# Longitudinal IgG antibody responses to *Plasmodium vivax* blood-stage antigens during and after acute vivax malaria in individuals living in the Brazilian Amazon

**DOI:** 10.1101/2022.08.30.22279402

**Authors:** Tenzin Tashi, Aditi Upadhye, Prasun Kundu, Chunxiang Wu, Sébastien Menant, Roberta Reis Soares, Marcelo Urbano Ferreira, Rhea J. Longley, Ivo Mueller, Quyen Q. Hoang, Wai-Hong Tham, Julian C. Rayner, Kézia KG Scopel, Josué C. Lima Junior, Tuan M. Tran

## Abstract

**Background:** To make progress towards malaria elimination, a highly effective vaccine targeting *Plasmodium vivax* is urgently needed. Evaluating the kinetics of natural antibody responses to vaccine candidate antigens after acute vivax malaria can inform the design of serological markers of exposure and vaccines.

**Methodology/Principal Findings:** The responses of IgG antibodies to 9 *P. vivax* vaccine candidate antigens were evaluated in longitudinal serum samples from Brazilian individuals collected at the time of acute vivax malaria and 30, 60, and 180 days afterwards. Antigen-specific IgG correlations, seroprevalence, and half-lives were determined for each antigen using the longitudinal data. Antibody reactivity against Pv41 and PVX_081550 strongly correlated within each of the four time points. The analysis identified robust responses in terms of magnitude and seroprevalence against Pv41 and PvGAMA at 30 and 60 days. Among the 8 *P. vivax* antigens demonstrating >50% seropositivity across all individuals, antibodies specific to PVX_081550 had the longest half-life 100 days (95% CI, 83—130 days), followed by PvRBP2b (91 days; 95% CI, 76—110 days) and Pv12 (82 days; 95% CI, 64—110 days).

**Conclusion/Significance:** This study provides an in-depth assessment of the kinetics of antibody responses to key vaccine candidate antigens in Brazilians with acute vivax malaria. Follow-up studies are needed to determine whether the longer-lived antibody responses induced by natural infection are effective in controlling blood-stage infection and mediating clinical protection.

**AUTHOR SUMMARY:** To successfully eliminate malaria, highly effective vaccines against the two major human malaria species, *Plasmodium falciparum* and *Plasmodium vivax*, will be needed. Vaccines against the blood form of malaria generate antibodies that target specific proteins on the *Plasmodium* parasite to reduce its replication within the host. Studying the antibody response after natural malaria infection can help identify blood markers of parasite exposure and also shed light on the magnitude and longevity of antibodies to vaccine candidate proteins. We performed a study to determine the frequency, magnitude, and longevity of natural antibody responses against nine *P. vivax* vaccine candidate proteins in patients with vivax malaria in Brazil. These proteins were selected based on prior studies demonstrating that antibodies against these proteins were either associated with protection against vivax malaria or have been tested as blood markers of recent infection with vivax malaria. We identify specific vivax proteins that produce more frequent and longer-lived antibody responses in this population.
