## Supplementary material for "Longitudinal IgG antibody responses to *Plasmodium vivax* blood-stage antigens during and after acute vivax malaria in individuals living in the Brazilian Amazon": Table S2

### Sheet: Sheet1
Table S2. Antibody half-life estimates using linear mixed-effects regression of antibody reactivity with adjustments for age, gender, prior malaria episodes, years of residence in the endemic area, and site.
Antigen	estimate_adj	std.error_adj	statistic_adj	p.value_adj	conf.low_adj	conf.high_adj	BH-adjusted.p.value_adj	halflife_days_adj	halflife_days_lowCI_adj	halflife_days_highCI_adj
tetanus toxoid	-0.0016	0.00031	-5.3	1e-05	-0.0023	-0.001	9.10e-05	430	310	690
PVX_081550	-0.0068	0.00079	-8.6	1.3e-11	-0.0084	-0.0052	2.70e-10	100	83	130
PvRBP2b	-0.0076	0.00072	-11	2.5e-13	-0.0091	-0.0062	1.00e-11	91	76	110
Pv12	-0.0086	0.0012	-7.4	4.4e-09	-0.011	-0.0063	7.20e-08	81	63	110
Pv41	-0.011	0.001	-11	4.5e-13	-0.013	-0.0088	1.20e-11	64	54	79
PvEBP	-0.014	0.0019	-7	3e-08	-0.017	-0.0096	3.50e-07	51	40	72
PvDBP-FL	-0.015	0.0023	-6.7	6.6e-08	-0.02	-0.011	6.70e-07	45	35	65
PvMSP3a	-0.017	0.0022	-7.6	2.8e-08	-0.021	-0.012	3.50e-07	41	32	56
PvGAMA	-0.021	0.0018	-12	1.6e-14	-0.025	-0.018	1.30e-12	32	28	39
